# Public health interventions successfully mitigated multiple incursions of SARS-CoV-2 Delta variant in the Australian Capital Territory

**DOI:** 10.1101/2022.08.23.22278828

**Authors:** Robyn Hall, Ashley Jones, Emma Crean, Victoria Marriott, Nevada Pingault, Alexandra Marmor, Timothy Sloan-Gardner, Karina Kennedy, Kerryn Coleman, Vanessa Johnston, Benjamin Schwessinger

## Abstract

The Australian Capital Territory rapidly responded to an incursion of the SARS-CoV-2 Delta (B.1.617.2) variant on 12 August 2021 with several public health interventions, including a territory-wide lockdown and genomic sequencing. Prior to this date, SARS-CoV-2 had been eliminated locally since July 7, 2020. Sequencing of >75% of cases identified at least 13 independent incursions with onwards spread in the community during the study period, between 12 August and 11 November 2021. Two incursions resulted in the majority of community transmission during this period, with persistent transmission in vulnerable sections of the community. Ultimately, both major incursions were successfully mitigated through public health interventions, including COVID-19 vaccines. In this study we explore the demographic factors that contributed to the spread of these incursions. The high rates of SARS-CoV-2 sequencing in the Australian Capital Territory and the relatively small population size facilitated detailed investigations of the patterns of virus transmission. Genomic sequencing was critical to disentangling complex transmission chains to target interventions appropriately.

- Despite a strict lockdown and interstate travel restrictions, the Australian Capital Territory experienced at least 13 incursions of SARS-CoV-2 Delta (B.1.617.2) with onwards spread in the community between 12 August and 11 November 2021.
- This level of detail was only accessible because of the high rate of SARS-CoV-2 sequencing, with sequencing attempted on 1438/1793 (80%) of cases.
- Transmission chains varied in size and duration, with two dominant incursions (ACT.19 and ACT.20) comprising 35% and 53% of all sequenced cases during the study period, respectively.
- The ACT.20 outbreak persisted longer, due to specific challenges with implementing public health interventions in the affected populations.
- Both major incursions were successfully curbed through stringent public health measures, including the widespread acceptance of COVID-19 vaccines (>95% of the eligible population by the end of the study period).
