## Supplementary Table 1 for "Public health interventions successfully mitigated multiple incursions of SARS-CoV-2 Delta variant in the Australian Capital Territory"

### Sheet: Sheet1
GISAID_ID
EPI_ISL_3404995
EPI_ISL_3643665
EPI_ISL_4107856
EPI_ISL_4107857
EPI_ISL_4107858
EPI_ISL_4107859
EPI_ISL_4107860
EPI_ISL_4107861
EPI_ISL_4107862
EPI_ISL_4107863
EPI_ISL_4107864
EPI_ISL_4107865
EPI_ISL_4107866
EPI_ISL_4107867
EPI_ISL_4107868
EPI_ISL_4107869
EPI_ISL_4107870
EPI_ISL_4107871
EPI_ISL_4107872
EPI_ISL_4107873
EPI_ISL_4107874
EPI_ISL_4107875
EPI_ISL_4107876
EPI_ISL_4107877
EPI_ISL_4107878
EPI_ISL_4107879
EPI_ISL_4107880
EPI_ISL_4107881
EPI_ISL_4107882
EPI_ISL_4107883
EPI_ISL_4107884
EPI_ISL_4107885
EPI_ISL_4107886
EPI_ISL_4107887
EPI_ISL_4107888
EPI_ISL_4107889
EPI_ISL_4107890
EPI_ISL_4107891
EPI_ISL_4107892
EPI_ISL_4107893
EPI_ISL_4107894
EPI_ISL_4107895
EPI_ISL_4107896
EPI_ISL_4107897
EPI_ISL_4107898
EPI_ISL_4107899
EPI_ISL_4107900
EPI_ISL_4107902
EPI_ISL_4107903
EPI_ISL_4107904
EPI_ISL_4107905
EPI_ISL_4107906
EPI_ISL_4107907
EPI_ISL_4107908
EPI_ISL_4107909
EPI_ISL_4107910
EPI_ISL_4107911
EPI_ISL_4107912
EPI_ISL_4107913
EPI_ISL_4107914
EPI_ISL_4107915
EPI_ISL_4107916
EPI_ISL_4107917
EPI_ISL_4107918
EPI_ISL_4107919
EPI_ISL_4107920
EPI_ISL_4107921
EPI_ISL_4107922
EPI_ISL_4107923
EPI_ISL_4107924
EPI_ISL_4107925
EPI_ISL_4107926
EPI_ISL_4107927
EPI_ISL_4107928
EPI_ISL_4107929
EPI_ISL_4107930
EPI_ISL_4107931
EPI_ISL_4107932
EPI_ISL_4107933
EPI_ISL_4107934
EPI_ISL_4107935
EPI_ISL_4107936
EPI_ISL_4107937
EPI_ISL_4107938
EPI_ISL_4107939
EPI_ISL_4107940
EPI_ISL_4107941
EPI_ISL_4107942
EPI_ISL_4107943
EPI_ISL_4107944
EPI_ISL_4107945
EPI_ISL_4107946
EPI_ISL_4107947
EPI_ISL_4107948
EPI_ISL_4107949
EPI_ISL_4107950
EPI_ISL_4107951
EPI_ISL_4107952
EPI_ISL_4107953
EPI_ISL_4107954
EPI_ISL_4107955
EPI_ISL_4107956
EPI_ISL_4107957
EPI_ISL_4107958
EPI_ISL_4107959
EPI_ISL_4107960
EPI_ISL_4107961
EPI_ISL_4107962
EPI_ISL_4107963
EPI_ISL_4107964
EPI_ISL_4107966
EPI_ISL_4107967
EPI_ISL_4107968
EPI_ISL_4107969
EPI_ISL_4107970
EPI_ISL_4107971
EPI_ISL_4107972
EPI_ISL_4107973
EPI_ISL_4107975
EPI_ISL_4107976
EPI_ISL_4107977
EPI_ISL_4107978
EPI_ISL_4107979
EPI_ISL_4107980
EPI_ISL_4107981
EPI_ISL_4107982
EPI_ISL_4107983
EPI_ISL_4107984
EPI_ISL_4107985
EPI_ISL_4107986
EPI_ISL_4107987
EPI_ISL_4107988
EPI_ISL_4107989
EPI_ISL_4107990
EPI_ISL_4107991
EPI_ISL_4107992
EPI_ISL_4107993
EPI_ISL_4107994
EPI_ISL_4107995
EPI_ISL_4107997
EPI_ISL_4107998
EPI_ISL_4107999
EPI_ISL_4108000
EPI_ISL_4108001
EPI_ISL_4108002
EPI_ISL_4108003
EPI_ISL_4108004
EPI_ISL_4108005
EPI_ISL_4108006
EPI_ISL_4108007
EPI_ISL_4108008
EPI_ISL_4108009
EPI_ISL_4108010
EPI_ISL_4108011
EPI_ISL_4108012
EPI_ISL_4108013
EPI_ISL_4108014
EPI_ISL_4108015
EPI_ISL_4108016
EPI_ISL_4108017
EPI_ISL_4108018
EPI_ISL_4108020
EPI_ISL_4108021
EPI_ISL_4108022
EPI_ISL_4108023
EPI_ISL_4108024
EPI_ISL_4108025
EPI_ISL_4108026
EPI_ISL_4108027
EPI_ISL_4108028
EPI_ISL_4108029
EPI_ISL_4108030
EPI_ISL_4108031
EPI_ISL_4108032
EPI_ISL_4108033
EPI_ISL_4108034
EPI_ISL_4108035
EPI_ISL_4108036
EPI_ISL_4108037
EPI_ISL_4108038
EPI_ISL_4108039
EPI_ISL_4108040
EPI_ISL_4108041
EPI_ISL_4108042
EPI_ISL_4108043
EPI_ISL_4108044
EPI_ISL_4108045
EPI_ISL_4108046
EPI_ISL_4108047
EPI_ISL_4108048
EPI_ISL_4108049
EPI_ISL_4108050
EPI_ISL_4108051
EPI_ISL_4108052
EPI_ISL_4108053
EPI_ISL_4108054
EPI_ISL_4108055
EPI_ISL_4108056
EPI_ISL_4108057
EPI_ISL_4108058
EPI_ISL_4108059
EPI_ISL_4108060
EPI_ISL_4108061
EPI_ISL_4108062
EPI_ISL_4108063
EPI_ISL_4108064
EPI_ISL_4108066
EPI_ISL_4108067
EPI_ISL_4108068
EPI_ISL_4108069
EPI_ISL_4108070
EPI_ISL_4108071
EPI_ISL_4108072
EPI_ISL_4108073
EPI_ISL_4108074
EPI_ISL_4108075
EPI_ISL_4108076
EPI_ISL_4108077
EPI_ISL_4108078
EPI_ISL_4108079
EPI_ISL_4108080
EPI_ISL_4108081
EPI_ISL_4108082
EPI_ISL_4108083
EPI_ISL_4108084
EPI_ISL_4108085
EPI_ISL_4108086
EPI_ISL_4108087
EPI_ISL_4108088
EPI_ISL_4108089
EPI_ISL_4108090
EPI_ISL_4108091
EPI_ISL_4108092
EPI_ISL_4108093
EPI_ISL_4108094
EPI_ISL_4108095
EPI_ISL_4108096
EPI_ISL_4108097
EPI_ISL_4108098
EPI_ISL_4108099
EPI_ISL_4108100
EPI_ISL_4108101
EPI_ISL_4108102
EPI_ISL_4108103
EPI_ISL_4108104
EPI_ISL_4108105
EPI_ISL_4108106
EPI_ISL_4108107
EPI_ISL_4108108
EPI_ISL_4108109
EPI_ISL_4108110
EPI_ISL_4108111
EPI_ISL_4108112
EPI_ISL_4108113
EPI_ISL_4108114
EPI_ISL_4108115
EPI_ISL_4108116
EPI_ISL_4108117
EPI_ISL_4108118
EPI_ISL_4108119
EPI_ISL_4108120
EPI_ISL_4108121
EPI_ISL_4108122
EPI_ISL_4108123
EPI_ISL_4108124
EPI_ISL_4108125
EPI_ISL_4108126
EPI_ISL_4108127
EPI_ISL_4108128
EPI_ISL_4108129
EPI_ISL_4108130
EPI_ISL_4108131
EPI_ISL_4108132
EPI_ISL_4108133
EPI_ISL_4108135
EPI_ISL_4108136
EPI_ISL_4108137
EPI_ISL_4108138
EPI_ISL_4108139
EPI_ISL_4108140
EPI_ISL_4108141
EPI_ISL_4108142
EPI_ISL_4108143
EPI_ISL_4108144
EPI_ISL_4108145
EPI_ISL_4108146
EPI_ISL_4108147
EPI_ISL_4108148
EPI_ISL_4108149
EPI_ISL_4108150
EPI_ISL_4108151
EPI_ISL_4108152
EPI_ISL_4108153
EPI_ISL_4108154
EPI_ISL_4108155
EPI_ISL_4108156
EPI_ISL_4108157
EPI_ISL_4108158
EPI_ISL_4108159
EPI_ISL_4108160
EPI_ISL_4108161
EPI_ISL_4108162
EPI_ISL_4108163
EPI_ISL_4108164
EPI_ISL_4108165
EPI_ISL_4108166
EPI_ISL_4108167
EPI_ISL_4108168
EPI_ISL_4108169
EPI_ISL_4108170
EPI_ISL_4108171
EPI_ISL_4108172
EPI_ISL_4108173
EPI_ISL_4108174
EPI_ISL_4108175
EPI_ISL_4108176
EPI_ISL_4108177
EPI_ISL_4108178
EPI_ISL_4108179
EPI_ISL_4108180
EPI_ISL_4108182
EPI_ISL_4108183
EPI_ISL_4108184
EPI_ISL_4108185
EPI_ISL_4108186
EPI_ISL_4108187
EPI_ISL_4108188
EPI_ISL_4108189
EPI_ISL_4108190
EPI_ISL_4108191
EPI_ISL_4108192
EPI_ISL_4108193
EPI_ISL_4108194
EPI_ISL_4108195
EPI_ISL_4108196
EPI_ISL_4108197
EPI_ISL_4108198
EPI_ISL_4108199
EPI_ISL_4108200
EPI_ISL_4108201
EPI_ISL_4108202
EPI_ISL_4108203
EPI_ISL_4108204
EPI_ISL_4108206
EPI_ISL_4108209
EPI_ISL_4108210
EPI_ISL_4108211
EPI_ISL_4108212
EPI_ISL_4108213
EPI_ISL_4108214
EPI_ISL_4108215
EPI_ISL_4108216
EPI_ISL_4108217
EPI_ISL_4108218
EPI_ISL_4108219
EPI_ISL_4108220
EPI_ISL_4108221
EPI_ISL_4108223
EPI_ISL_4108224
EPI_ISL_4108225
EPI_ISL_4108226
EPI_ISL_4108227
EPI_ISL_4108228
EPI_ISL_4108229
EPI_ISL_4108230
EPI_ISL_4108231
EPI_ISL_4108232
EPI_ISL_4108233
EPI_ISL_4108234
EPI_ISL_4108235
EPI_ISL_4108236
EPI_ISL_4108237
EPI_ISL_4108238
EPI_ISL_4108239
EPI_ISL_4108240
EPI_ISL_4108241
EPI_ISL_4108242
EPI_ISL_4108243
EPI_ISL_4108244
EPI_ISL_4108245
EPI_ISL_4108246
EPI_ISL_4108247
EPI_ISL_4108248
EPI_ISL_4108249
EPI_ISL_4108250
EPI_ISL_4108251
EPI_ISL_4108252
EPI_ISL_4108253
EPI_ISL_4108254
EPI_ISL_4108255
EPI_ISL_4108256
EPI_ISL_4108257
EPI_ISL_4108258
EPI_ISL_4108259
EPI_ISL_4108260
EPI_ISL_4108261
EPI_ISL_4108262
EPI_ISL_4108263
EPI_ISL_4227060
EPI_ISL_4227064
EPI_ISL_4227078
EPI_ISL_4227100
EPI_ISL_4227102
EPI_ISL_4227108
EPI_ISL_4227116
EPI_ISL_4227117
EPI_ISL_4227120
EPI_ISL_4227136
EPI_ISL_4227161
EPI_ISL_4227163
EPI_ISL_4263191
EPI_ISL_4263197
EPI_ISL_4263200
EPI_ISL_4263202
EPI_ISL_4263206
EPI_ISL_4263210
EPI_ISL_4263212
EPI_ISL_4263215
EPI_ISL_4263218
EPI_ISL_4263221
EPI_ISL_4263224
EPI_ISL_4263227
EPI_ISL_4263230
EPI_ISL_4263233
EPI_ISL_4263236
EPI_ISL_4263239
EPI_ISL_4263241
EPI_ISL_4263245
EPI_ISL_4263249
EPI_ISL_4263251
EPI_ISL_4263255
EPI_ISL_4263258
EPI_ISL_4263261
EPI_ISL_4263263
EPI_ISL_4263266
EPI_ISL_4263269
EPI_ISL_4263272
EPI_ISL_4263275
EPI_ISL_4263278
EPI_ISL_4263280
EPI_ISL_4263283
EPI_ISL_4263286
EPI_ISL_4263289
EPI_ISL_4263293
EPI_ISL_4263297
EPI_ISL_4263299
EPI_ISL_4263302
EPI_ISL_4263306
EPI_ISL_4263309
EPI_ISL_4263318
EPI_ISL_4263324
EPI_ISL_4263327
EPI_ISL_4263330
EPI_ISL_4263333
EPI_ISL_4263336
EPI_ISL_4263340
EPI_ISL_4263343
EPI_ISL_4263346
EPI_ISL_4263349
EPI_ISL_4263352
EPI_ISL_4263355
EPI_ISL_4263358
EPI_ISL_4263361
EPI_ISL_4263364
EPI_ISL_4263367
EPI_ISL_4263370
EPI_ISL_4263373
EPI_ISL_4513393
EPI_ISL_4513394
EPI_ISL_4513395
EPI_ISL_4513396
EPI_ISL_4513397
EPI_ISL_4513398
EPI_ISL_4513399
EPI_ISL_4513400
EPI_ISL_4513401
EPI_ISL_4513402
EPI_ISL_4513403
EPI_ISL_4513404
EPI_ISL_4513405
EPI_ISL_4513406
EPI_ISL_4513407
EPI_ISL_4513408
EPI_ISL_4513409
EPI_ISL_4513410
EPI_ISL_4513411
EPI_ISL_4513412
EPI_ISL_4513413
EPI_ISL_4513414
EPI_ISL_4513415
EPI_ISL_4513416
EPI_ISL_4513418
EPI_ISL_4513419
EPI_ISL_4513420
EPI_ISL_4513421
EPI_ISL_4513422
EPI_ISL_4513423
EPI_ISL_4513424
EPI_ISL_4513425
EPI_ISL_4513426
EPI_ISL_4513427
EPI_ISL_4513428
EPI_ISL_4513429
EPI_ISL_4513430
EPI_ISL_4513431
EPI_ISL_4513432
EPI_ISL_4513433
EPI_ISL_4513434
EPI_ISL_4513435
EPI_ISL_4513436
EPI_ISL_4513437
EPI_ISL_4513439
EPI_ISL_4513440
EPI_ISL_4513441
EPI_ISL_4513442
EPI_ISL_4513443
EPI_ISL_4513444
EPI_ISL_4513445
EPI_ISL_4513446
EPI_ISL_4513447
EPI_ISL_4513448
EPI_ISL_4513449
EPI_ISL_4513450
EPI_ISL_4513451
EPI_ISL_4513452
EPI_ISL_4513453
EPI_ISL_4513454
EPI_ISL_4513455
EPI_ISL_4513456
EPI_ISL_4513457
EPI_ISL_4513458
EPI_ISL_4513459
EPI_ISL_4513460
EPI_ISL_4513461
EPI_ISL_4513462
EPI_ISL_4513463
EPI_ISL_4513464
EPI_ISL_4513465
EPI_ISL_4513466
EPI_ISL_4513467
EPI_ISL_4513468
EPI_ISL_4513469
EPI_ISL_4513470
EPI_ISL_4513471
EPI_ISL_4513472
EPI_ISL_4513473
EPI_ISL_4513474
EPI_ISL_4513475
EPI_ISL_4513476
EPI_ISL_4513477
EPI_ISL_4513478
EPI_ISL_4513479
EPI_ISL_4513480
EPI_ISL_4513481
EPI_ISL_4513482
EPI_ISL_4513483
EPI_ISL_4513484
EPI_ISL_4513485
EPI_ISL_4513486
EPI_ISL_4513487
EPI_ISL_4520281
EPI_ISL_4520283
EPI_ISL_4520284
EPI_ISL_4520285
EPI_ISL_4520286
EPI_ISL_4520287
EPI_ISL_4636621
EPI_ISL_4636623
EPI_ISL_4636624
EPI_ISL_4636625
EPI_ISL_4636626
EPI_ISL_4636627
EPI_ISL_4636628
EPI_ISL_4636630
EPI_ISL_4636631
EPI_ISL_4636632
EPI_ISL_4636634
EPI_ISL_4636635
EPI_ISL_4636636
EPI_ISL_4636637
EPI_ISL_4636638
EPI_ISL_4636639
EPI_ISL_4636640
EPI_ISL_4636641
EPI_ISL_4636642
EPI_ISL_4636643
EPI_ISL_4636644
EPI_ISL_4636646
EPI_ISL_4636647
EPI_ISL_4636648
EPI_ISL_4636649
EPI_ISL_4636650
EPI_ISL_4636651
EPI_ISL_4636652
EPI_ISL_4636653
EPI_ISL_4636654
EPI_ISL_4636655
EPI_ISL_4636656
EPI_ISL_4636657
EPI_ISL_4636658
EPI_ISL_4636659
EPI_ISL_4636660
EPI_ISL_4636661
EPI_ISL_4636662
EPI_ISL_4636663
EPI_ISL_4636665
EPI_ISL_4636666
EPI_ISL_4636667
EPI_ISL_4636668
EPI_ISL_4636669
EPI_ISL_4636670
EPI_ISL_4636671
EPI_ISL_4636672
EPI_ISL_4636673
EPI_ISL_4636674
EPI_ISL_4636675
EPI_ISL_4636676
EPI_ISL_4636677
EPI_ISL_4636678
EPI_ISL_4636679
EPI_ISL_4636680
EPI_ISL_4636681
EPI_ISL_4636682
EPI_ISL_4636683
EPI_ISL_4636684
EPI_ISL_4636685
EPI_ISL_4636686
EPI_ISL_4636687
EPI_ISL_4636688
EPI_ISL_4636689
EPI_ISL_4636690
EPI_ISL_4636691
EPI_ISL_4636692
EPI_ISL_4636693
EPI_ISL_4636694
EPI_ISL_4636695
EPI_ISL_4636696
EPI_ISL_4636698
EPI_ISL_4636699
EPI_ISL_4636700
EPI_ISL_4636701
EPI_ISL_4636702
EPI_ISL_4636703
EPI_ISL_4636704
EPI_ISL_4636705
EPI_ISL_4636706
EPI_ISL_4636707
EPI_ISL_4636708
EPI_ISL_4636712
EPI_ISL_4636713
EPI_ISL_4636714
EPI_ISL_4636715
EPI_ISL_4636717
EPI_ISL_4636718
EPI_ISL_4636719
EPI_ISL_4636720
EPI_ISL_4636721
EPI_ISL_4636722
EPI_ISL_4636724
EPI_ISL_4636725
EPI_ISL_4636726
EPI_ISL_4636727
EPI_ISL_4636728
EPI_ISL_4636729
EPI_ISL_4636730
EPI_ISL_4636731
EPI_ISL_4636732
EPI_ISL_4636733
EPI_ISL_4636734
EPI_ISL_4636736
EPI_ISL_4636737
EPI_ISL_4636738
EPI_ISL_4636740
EPI_ISL_4731633
EPI_ISL_4731639
EPI_ISL_4731640
EPI_ISL_4731641
EPI_ISL_4731643
EPI_ISL_4731644
EPI_ISL_4731645
EPI_ISL_4731646
EPI_ISL_4731647
EPI_ISL_4731651
EPI_ISL_4731653
EPI_ISL_4731654
EPI_ISL_4731655
EPI_ISL_4731657
EPI_ISL_4731658
EPI_ISL_4731660
EPI_ISL_4731661
EPI_ISL_4731663
EPI_ISL_4731664
EPI_ISL_4731665
EPI_ISL_4731666
EPI_ISL_4761874
EPI_ISL_4761875
EPI_ISL_4761876
EPI_ISL_4761877
EPI_ISL_4761878
EPI_ISL_4761879
EPI_ISL_4761880
EPI_ISL_4761881
EPI_ISL_4761882
EPI_ISL_4761884
EPI_ISL_4761885
EPI_ISL_4761887
EPI_ISL_4761888
EPI_ISL_4761889
EPI_ISL_4761890
EPI_ISL_4761891
EPI_ISL_4761892
EPI_ISL_4761893
EPI_ISL_4761894
EPI_ISL_4761895
EPI_ISL_4761896
EPI_ISL_4761897
EPI_ISL_4761898
EPI_ISL_4761900
EPI_ISL_4761902
EPI_ISL_4761903
EPI_ISL_4761906
EPI_ISL_4761907
EPI_ISL_4761909
EPI_ISL_4761910
EPI_ISL_4761911
EPI_ISL_4761912
EPI_ISL_5587718
EPI_ISL_5940620
EPI_ISL_5940633
EPI_ISL_5940646
EPI_ISL_5940657
EPI_ISL_5940669
EPI_ISL_5940690
EPI_ISL_5940696
EPI_ISL_5940699
EPI_ISL_5940721
EPI_ISL_5940737
EPI_ISL_5940743
EPI_ISL_5940751
EPI_ISL_5940759
EPI_ISL_5940779
EPI_ISL_5940788
EPI_ISL_5940794
EPI_ISL_5940804
EPI_ISL_5940812
EPI_ISL_5940820
EPI_ISL_5940825
EPI_ISL_5940828
EPI_ISL_5940838
EPI_ISL_5940846
EPI_ISL_5940852
EPI_ISL_5940867
EPI_ISL_5940868
EPI_ISL_5940873
EPI_ISL_5940885
EPI_ISL_5940895
EPI_ISL_5940901
EPI_ISL_5940905
EPI_ISL_5940917
EPI_ISL_5940923
EPI_ISL_5940927
EPI_ISL_5940933
EPI_ISL_5940942
EPI_ISL_5940950
EPI_ISL_5940951
EPI_ISL_5940957
EPI_ISL_5940967
EPI_ISL_5940975
EPI_ISL_5940976
EPI_ISL_5940982
EPI_ISL_5940989
EPI_ISL_5940996
EPI_ISL_5941001
EPI_ISL_5941005
EPI_ISL_5941013
EPI_ISL_5941024
EPI_ISL_5941034
EPI_ISL_5941049
EPI_ISL_5941056
EPI_ISL_5941064
EPI_ISL_5941074
EPI_ISL_5941080
EPI_ISL_5941087
EPI_ISL_5941100
EPI_ISL_5941106
EPI_ISL_5941114
EPI_ISL_5941125
EPI_ISL_5941130
EPI_ISL_5941139
EPI_ISL_5941148
EPI_ISL_5941159
EPI_ISL_5941169
EPI_ISL_5941174
EPI_ISL_5941181
EPI_ISL_5941188
EPI_ISL_5941196
EPI_ISL_5941206
EPI_ISL_5941211
EPI_ISL_5941212
EPI_ISL_5941216
EPI_ISL_5941225
EPI_ISL_5941234
EPI_ISL_5941237
EPI_ISL_5941243
EPI_ISL_5941249
EPI_ISL_5941263
EPI_ISL_5941272
EPI_ISL_5941277
EPI_ISL_5941281
EPI_ISL_5941283
EPI_ISL_5941292
EPI_ISL_5941304
EPI_ISL_5941312
EPI_ISL_5941319
EPI_ISL_5941325
EPI_ISL_5941327
EPI_ISL_5941335
EPI_ISL_5941347
EPI_ISL_5941366
EPI_ISL_5941375
EPI_ISL_5941384
EPI_ISL_5941390
EPI_ISL_5941396
EPI_ISL_5941397
EPI_ISL_5941417
EPI_ISL_5941422
EPI_ISL_5941423
EPI_ISL_5941430
EPI_ISL_5941439
EPI_ISL_5941447
EPI_ISL_5941453
EPI_ISL_5941460
EPI_ISL_5941468
EPI_ISL_5941474
EPI_ISL_5941475
EPI_ISL_5941481
EPI_ISL_5941489
EPI_ISL_5941499
EPI_ISL_5941505
EPI_ISL_5941510
EPI_ISL_5941523
EPI_ISL_5941531
EPI_ISL_5941538
EPI_ISL_5941546
EPI_ISL_5941553
EPI_ISL_5941557
EPI_ISL_5941567
EPI_ISL_5941573
EPI_ISL_5941593
EPI_ISL_5941603
EPI_ISL_5941610
EPI_ISL_5941613
EPI_ISL_5941624
EPI_ISL_5941630
EPI_ISL_5941655
EPI_ISL_5941666
EPI_ISL_5941670
EPI_ISL_5941676
EPI_ISL_5941681
EPI_ISL_5941688
EPI_ISL_5941707
EPI_ISL_5941712
EPI_ISL_5941720
EPI_ISL_5941726
EPI_ISL_5941733
EPI_ISL_5941741
EPI_ISL_5941751
EPI_ISL_5941756
EPI_ISL_5941763
EPI_ISL_5941770
EPI_ISL_5941771
EPI_ISL_5941782
EPI_ISL_5941788
EPI_ISL_5941798
EPI_ISL_5941805
EPI_ISL_5941811
EPI_ISL_5941816
EPI_ISL_5941823
EPI_ISL_5941829
EPI_ISL_5941836
EPI_ISL_5941845
EPI_ISL_5941854
EPI_ISL_5941864
EPI_ISL_5941869
EPI_ISL_5941877
EPI_ISL_5941878
EPI_ISL_5941880
EPI_ISL_5941887
EPI_ISL_5941893
EPI_ISL_5941894
EPI_ISL_5941903
EPI_ISL_5941908
EPI_ISL_5941917
EPI_ISL_5941918
EPI_ISL_5941919
EPI_ISL_5941920
EPI_ISL_5941921
EPI_ISL_5941922
EPI_ISL_5941923
EPI_ISL_5941924
EPI_ISL_5941926
EPI_ISL_5941927
EPI_ISL_5941928
EPI_ISL_5941929
EPI_ISL_5941931
EPI_ISL_5941932
EPI_ISL_5941933
EPI_ISL_5941934
EPI_ISL_5941935
EPI_ISL_5941936
EPI_ISL_5941937
EPI_ISL_5941938
EPI_ISL_5941939
EPI_ISL_5941940
EPI_ISL_5941941
EPI_ISL_5941943
EPI_ISL_5941944
EPI_ISL_5941948
EPI_ISL_5941949
EPI_ISL_5941950
EPI_ISL_5941951
EPI_ISL_5941952
EPI_ISL_5941953
EPI_ISL_5941954
EPI_ISL_5941955
EPI_ISL_5941956
EPI_ISL_5941957
EPI_ISL_5941958
EPI_ISL_5941959
EPI_ISL_5941960
EPI_ISL_5941961
EPI_ISL_5941962
EPI_ISL_5941963
EPI_ISL_5941964
EPI_ISL_5941965
EPI_ISL_5941967
EPI_ISL_5941968
EPI_ISL_5941969
EPI_ISL_5941970
EPI_ISL_5941971
EPI_ISL_5941972
EPI_ISL_5941973
EPI_ISL_5941974
EPI_ISL_5941975
EPI_ISL_5941976
EPI_ISL_5941977
EPI_ISL_5941978
EPI_ISL_5941979
EPI_ISL_5941980
EPI_ISL_5941981
EPI_ISL_5941982
EPI_ISL_5941983
EPI_ISL_5941984
EPI_ISL_5941985
EPI_ISL_5941986
EPI_ISL_5941988
EPI_ISL_5941989
EPI_ISL_5941990
EPI_ISL_5941991
EPI_ISL_5941992
EPI_ISL_5941993
EPI_ISL_5941995
EPI_ISL_5941996
EPI_ISL_5941997
EPI_ISL_5941998
EPI_ISL_5941999
EPI_ISL_5942000
EPI_ISL_5942001
EPI_ISL_5942002
EPI_ISL_5942003
EPI_ISL_5942004
EPI_ISL_5942005
EPI_ISL_5942007
EPI_ISL_5942008
EPI_ISL_5942009
EPI_ISL_5942010
EPI_ISL_5942011
EPI_ISL_5942012
EPI_ISL_5942013
EPI_ISL_5942014
EPI_ISL_5942015
EPI_ISL_5942016
EPI_ISL_5942017
EPI_ISL_5942018
EPI_ISL_5942019
EPI_ISL_5942020
EPI_ISL_5942021
EPI_ISL_5942023
EPI_ISL_5942024
EPI_ISL_5942025
EPI_ISL_5942026
EPI_ISL_5942027
EPI_ISL_5942028
EPI_ISL_5942029
EPI_ISL_5942030
EPI_ISL_5942032
EPI_ISL_5942033
EPI_ISL_5942034
EPI_ISL_5942035
EPI_ISL_5942036
EPI_ISL_5942037
EPI_ISL_5942038
EPI_ISL_5942039
EPI_ISL_5942040
EPI_ISL_5942041
EPI_ISL_5942042
EPI_ISL_5942043
EPI_ISL_5942044
EPI_ISL_5942045
EPI_ISL_5942046
EPI_ISL_5942047
EPI_ISL_5942048
EPI_ISL_5942049
EPI_ISL_5942050
EPI_ISL_5942051
EPI_ISL_5942052
EPI_ISL_5942053
EPI_ISL_5942054
EPI_ISL_5942055
EPI_ISL_5942056
EPI_ISL_5942057
EPI_ISL_5942058
EPI_ISL_5942059
EPI_ISL_5942060
EPI_ISL_5942061
EPI_ISL_5942062
EPI_ISL_5942063
EPI_ISL_5942064
EPI_ISL_5942065
EPI_ISL_5942066
EPI_ISL_5942068
EPI_ISL_5942069
EPI_ISL_5942070
EPI_ISL_5942071
EPI_ISL_5942073
EPI_ISL_5942074
EPI_ISL_5942076
EPI_ISL_5942077
EPI_ISL_5942078
EPI_ISL_5942079
EPI_ISL_5942080
EPI_ISL_5942081
EPI_ISL_5942082
EPI_ISL_5942083
EPI_ISL_5942084
EPI_ISL_5942085
EPI_ISL_5942086
EPI_ISL_5942087
EPI_ISL_5942089
EPI_ISL_5942090
EPI_ISL_5942091
EPI_ISL_5942092
EPI_ISL_5942093
EPI_ISL_5942094
EPI_ISL_5942095
EPI_ISL_5942097
EPI_ISL_5942098
EPI_ISL_5942099
EPI_ISL_5942100
EPI_ISL_5942101
EPI_ISL_5942102
EPI_ISL_5942103
EPI_ISL_5942104
EPI_ISL_5942105
EPI_ISL_5942106
EPI_ISL_5942107
EPI_ISL_5942108
EPI_ISL_5942109
EPI_ISL_5942110
EPI_ISL_5942111
EPI_ISL_5942112
EPI_ISL_5942113
EPI_ISL_5942114
EPI_ISL_5942115
EPI_ISL_5942116
EPI_ISL_5942117
EPI_ISL_5942118
EPI_ISL_5942119
EPI_ISL_5942120
EPI_ISL_5942121
EPI_ISL_5942122
EPI_ISL_5942123
EPI_ISL_5942124
EPI_ISL_5942125
EPI_ISL_5942126
EPI_ISL_5942127
EPI_ISL_5942131
EPI_ISL_5942132
EPI_ISL_5942133
EPI_ISL_5942134
EPI_ISL_5942135
EPI_ISL_5942136
EPI_ISL_5942137
EPI_ISL_5942138
EPI_ISL_5942139
EPI_ISL_5942140
EPI_ISL_5942141
EPI_ISL_5942143
EPI_ISL_5942144
EPI_ISL_5942145
EPI_ISL_5942146
EPI_ISL_5942147
EPI_ISL_5942148
EPI_ISL_5942149
EPI_ISL_5942150
EPI_ISL_5942151
EPI_ISL_5942152
EPI_ISL_5942153
EPI_ISL_5942154
EPI_ISL_5942155
EPI_ISL_5942156
EPI_ISL_5942157
EPI_ISL_5942158
EPI_ISL_5942159
EPI_ISL_5942160
EPI_ISL_5942161
EPI_ISL_5942162
EPI_ISL_5942165
EPI_ISL_5942166
EPI_ISL_5942167
EPI_ISL_5942168
EPI_ISL_5942169
EPI_ISL_5942170
EPI_ISL_5942171
EPI_ISL_5942172
EPI_ISL_5942173
EPI_ISL_5942174
EPI_ISL_5942175
EPI_ISL_5942176
EPI_ISL_5942177
EPI_ISL_5942179
EPI_ISL_5942180
EPI_ISL_5942181
EPI_ISL_5942184
EPI_ISL_5942188
EPI_ISL_5942189
EPI_ISL_5942190
EPI_ISL_5942191
EPI_ISL_5942193
EPI_ISL_5990126
EPI_ISL_7569637
EPI_ISL_7569638
EPI_ISL_7569639
EPI_ISL_7569640
EPI_ISL_7569645
EPI_ISL_7569646
EPI_ISL_7569647
EPI_ISL_7569648
EPI_ISL_7569649
EPI_ISL_7569650
EPI_ISL_7569652
EPI_ISL_7569653
EPI_ISL_7569654
EPI_ISL_7569655
EPI_ISL_7569656
EPI_ISL_7569657
EPI_ISL_7569658
EPI_ISL_7569660
EPI_ISL_7569661
EPI_ISL_7569662
EPI_ISL_7569663
EPI_ISL_7569664
EPI_ISL_7569665
EPI_ISL_7569666
EPI_ISL_7569667
EPI_ISL_7569668
EPI_ISL_7569669
EPI_ISL_7569670
EPI_ISL_7569673
EPI_ISL_7569674
EPI_ISL_7569675
EPI_ISL_7569676
EPI_ISL_7569677
EPI_ISL_7569678
EPI_ISL_7569679
EPI_ISL_7569680
EPI_ISL_7569681
EPI_ISL_7569682
EPI_ISL_7569683
EPI_ISL_7569684
EPI_ISL_7569687
EPI_ISL_7569688
EPI_ISL_7569689
EPI_ISL_7569690
EPI_ISL_7569691
EPI_ISL_7569692
EPI_ISL_7569697
EPI_ISL_7569700
EPI_ISL_7569701
EPI_ISL_7569702
EPI_ISL_7569703
EPI_ISL_7569704
EPI_ISL_7569705
EPI_ISL_7569706
EPI_ISL_7569707
EPI_ISL_7569708
EPI_ISL_7569709
EPI_ISL_7569710
EPI_ISL_7569711
EPI_ISL_7569713
EPI_ISL_7569714
EPI_ISL_7569715
EPI_ISL_7569716
EPI_ISL_7569717
EPI_ISL_7569718
EPI_ISL_7569719
EPI_ISL_7569720
EPI_ISL_7569721
EPI_ISL_7569722
EPI_ISL_7569723
EPI_ISL_7569724
EPI_ISL_7569725
EPI_ISL_7569726
EPI_ISL_7569727
EPI_ISL_7569728
EPI_ISL_7569729
EPI_ISL_7569730
EPI_ISL_7569731
EPI_ISL_7569732
EPI_ISL_7569733
EPI_ISL_7569734
EPI_ISL_7569735
EPI_ISL_7569736
EPI_ISL_7569737
EPI_ISL_7569738
EPI_ISL_7569739
EPI_ISL_7569740
EPI_ISL_7569741
EPI_ISL_7569742
EPI_ISL_7569743
EPI_ISL_7569744
EPI_ISL_7569745
EPI_ISL_7569746
EPI_ISL_7569747
EPI_ISL_7569748
EPI_ISL_7569749
EPI_ISL_7569750
EPI_ISL_7569751
EPI_ISL_7569752
EPI_ISL_7569753
EPI_ISL_7569754
EPI_ISL_7569755
EPI_ISL_7569756
EPI_ISL_7569757
EPI_ISL_7569758
EPI_ISL_7569759
EPI_ISL_7569760
EPI_ISL_7569762
EPI_ISL_7569768
EPI_ISL_7569769
EPI_ISL_7569770
EPI_ISL_7569771
EPI_ISL_7569772
EPI_ISL_7569773
EPI_ISL_7569774
EPI_ISL_7569776
EPI_ISL_7569777
EPI_ISL_7569778
EPI_ISL_7569779
EPI_ISL_7869572
EPI_ISL_7869573
EPI_ISL_7869576
EPI_ISL_7869579
EPI_ISL_7869580
EPI_ISL_7869583
EPI_ISL_7869586
EPI_ISL_7869587
EPI_ISL_7869589
EPI_ISL_7869601
EPI_ISL_7869602
EPI_ISL_7869604
EPI_ISL_7869606
EPI_ISL_7869607
EPI_ISL_7869608
EPI_ISL_8434970
